# Large-scale GWAS meta-analysis of serum antibody levels in healthy individuals reveals distinct genetic architectures

**DOI:** 10.1101/2025.10.25.25338738

**Authors:** Thomas W. Willis, Effrossyni Gkrania-Klotsas, Nicholas J. Wareham, Eoin F. McKinney, Paul A. Lyons, Kenneth G.C. Smith, Chris Wallace

## Abstract

Antibodies are the principal effector proteins of humoral immunity. Dysregulated antibody production is a feature of a number of heritable immune-mediated diseases, such as the antibody deficiencies and IgA nephropathy. To characterise the common-variant architecture of serum antibody levels in the general population, we conducted the largest GWAS meta-analyses to date of serum IgA, IgM, and IgG, attaining sample sizes of 85,204, 55,368, and 58,777, respectively. We identified 82 novel associations across three isotypes, including 38 novel IgA associations (of a total of 77), 36 novel IgM associations (of a total of 82), and 8 novel IgG associations (of a total of 14). We found that isotype-specific genetic architecture was largely disjoint with few signals colocalising across isotypes in spite of their overall positive genetic correlation. We identified a large number of colocalisations between antibody phenotypes and immune-mediated diseases, and 16 between antibody phenotypes and a lymphocyte count phenotype. We report a greatly expanded catalogue of serum antibody-associated variants and characterise these in terms of their pathway context and relation to immune pathology.
