## Supplementary material for "Large-scale GWAS meta-analysis of serum antibody levels in healthy individuals reveals distinct genetic architectures": Table 1

### Sheet: Novel lead SNPs (T1)
Isotype	rsID	Chromosome	Position	Effect allele	Other allele	MAF	Sample size	Gene(s)	Nearest gene	Distance to nearest gene	Missense gene	QTL genes	Beta	Standard error	p-value	Q	Degrees of freedom	I2	Q p-value
IgA	rs7544568	1	38173536	A	G	0.267223	85204	POU3F1	POU3F1	126742		POU3F1	-0.0355239	0.00560227	2.28297e-10	8.85493	5	43.5343	0.114992
IgA	rs11204701	1	150689703	T	A	0.226004	85204	MCL1,ENSA,ARNT	GOLPH3L	0		MCL1,ENSA,ARNT	0.0333535	0.0058383	1.11083e-08	15.7105	5	68.1741	0.00772123
IgA	rs3766151	1	169886435	G	A	0.323643	85204	SCYL3,FIRRM,KIFAP3	SCYL3	0		SCYL3,FIRRM,KIFAP3	0.0347916	0.00517258	1.742e-11	5.91015	5	15.3998	0.31506
IgA	rs13388394	2	33539109	G	A	0.0550733	84204	RASGRP3	FAM98A	0	RASGRP3		-0.0614493	0.0110648	2.79882e-08	4.65062	4	13.99	0.325059
IgA	rs867529	2	88613755	C	G	0.265604	85204	EIF2AK3,EIF2AK3-DT,RPIA	EIF2AK3	0	EIF2AK3	EIF2AK3,EIF2AK3-DT,RPIA	0.048301	0.00546492	9.71119e-19	5.23927	5	4.56692	0.387382
IgA	rs62193147	2	230251645	C	T	0.11348	85204	SP140,SP140L	SP140	0		SP140,SP140L	0.0417325	0.00750749	2.71651e-08	5.04606	5	0.912698	0.410285
IgA	rs709167	3	12461456	T	G	0.451286	77527	MKRN2,PPARG,TSEN2	TSEN2	22964		MKRN2,PPARG,TSEN2	0.0301005	0.00513889	4.70165e-09	3.79523	4	0	0.434427
IgA	rs2293607	3	169764547	C	T	0.22558	85204	MYNN,LRRC34,ACTRT3,ENSG00000269984	ACTRT3	2373		MYNN,LRRC34,ACTRT3,ENSG00000269984	0.0408904	0.00576152	1.2735e-12	7.17056	5	30.2704	0.208262
IgA	rs55901664	3	177042914	T	A	0.316177	85204	TBL1XR1-AS1,TBL1XR1	TBL1XR1	0		TBL1XR1-AS1,TBL1XR1	0.0285051	0.00522316	4.83028e-08	0.634952	5	0	0.986347
IgA	rs17505102	3	189683987	C	G	0.146012	85204	TP63	TP63	0			0.0463545	0.00700927	3.75795e-11	3.48772	5	0	0.625247
IgA	rs2101521	4	38809930	A	G	0.250268	85204	FAM114A1,TLR10,RPL9,TLR1	TLR1	0		FAM114A1,TLR10,RPL9,TLR1	-0.0315881	0.00553062	1.11994e-08	11.2928	5	55.7238	0.0458748
IgA	rs1585213	4	102523541	T	C	0.406899	85204	ENSG00000260651,MANBA,UBE2D3,NFKB1	NFKB1	0		ENSG00000260651,MANBA,UBE2D3,NFKB1	-0.0327681	0.00489463	2.16112e-11	3.44077	5	0	0.632368
IgA	rs6890853	5	35852209	A	G	0.303727	85204	IL7R	IL7R	485		IL7R	-0.0352054	0.00527463	2.48123e-11	5.99823	5	16.642	0.306392
IgA	rs10440635	5	40490688	A	G	0.402635	85204	PTGER4	TTC33	21644		PTGER4	0.0340544	0.00492473	4.67956e-12	6.76669	5	26.1087	0.238578
IgA	rs6570530	6	142829086	C	T	0.452382	85204	HIVEP2	HIVEP2	0			-0.0290399	0.00484671	2.07697e-09	4.13147	5	0	0.530647
IgA	rs79715837	7	17685515	T	C	0.0858843	85204	SNX13	SNX13	105245			-0.0503389	0.00893533	1.76386e-08	3.36383	5	0	0.644085
IgA	rs1948915	8	127210176	C	T	0.330026	77527	POU5F1B	POU5F1B	112006			0.0336799	0.00540454	4.61184e-10	2.65852	4	0	0.616493
IgA	rs4744011	9	90792925	T	C	0.437025	76527	SYK	SYK	8861		SYK	0.0323204	0.00576014	2.01113e-08	3.30499	3	9.22825	0.346948
IgA	rs113495277	9	120913617	G	A	0.0314608	84204	TRAF1	TRAF1	0	TRAF1		-0.0918353	0.0166957	3.78631e-08	3.51744	4	0	0.475232
IgA	rs1058935	11	308363	C	G	0.475421	76527	PTDSS2,ENSG00000288681,IFITM1,EPS8L2,PGGHG,IFITM2,IFITM3,IFITM3-AS1	IFITM2	0		PTDSS2,ENSG00000288681,IFITM1,EPS8L2,PGGHG,IFITM2,IFITM3,IFITM3-AS1	-0.0390265	0.00621254	3.34476e-10	2.05031	3	0	0.56203
IgA	rs1681630	11	47947600	C	T	0.358952	85204	PTPRJ,F2	PTPRJ	32824		PTPRJ,F2	0.0323643	0.00503091	1.25041e-10	0.903713	5	0	0.969952
IgA	rs2714073	11	123505241	A	G	0.428128	85204	GRAMD1B	GRAMD1B	0			-0.0290689	0.00487421	2.46393e-09	2.76601	5	0	0.736005
IgA	rs1008866	12	12022938	A	G	0.259224	85204	BCL2L14	BCL2L14	26905			-0.0317738	0.00555002	1.03436e-08	2.50657	5	0	0.775506
IgA	rs11147102	12	132469613	A	G	0.300533	77527	ENSG00000256875,FBRSL1	FBRSL1	19937		ENSG00000256875,FBRSL1	-0.0330852	0.00562023	3.93714e-09	3.95863	4	0	0.411634
IgA	rs539846	15	40105735	T	G	0.473963	77527	BMF	BMF	0		BMF	-0.0310582	0.00515729	1.72067e-09	6.88421	4	41.896	0.142135
IgA	rs148076268	15	44137670	T	A	0.0262636	84204	MAPDA,PATL2	FRMD5	0		MAPDA,PATL2	-0.0909617	0.0154827	4.22675e-09	0.406371	4	0	0.981952
IgA	rs12149527	16	79076699	T	C	0.486447	77527	WWOX	WWOX	0			-0.0336438	0.00513741	5.8003e-11	6.59599	4	39.3571	0.158842
IgA	rs2872516	17	39916474	T	C	0.465306	85204	GSDMA,ZPBP2,ORMDL3,GSDMB,IKZF3	GSDMB	0		GSDMA,ZPBP2,ORMDL3,GSDMB,IKZF3	0.0331617	0.00488368	1.11893e-11	5.22347	5	4.27814	0.389221
IgA	rs11655056	17	49286745	T	C	0.432469	76527	PPP1R9B,ZNF652	ZNF652	2460		PPP1R9B,ZNF652	0.0361523	0.00575482	3.34064e-10	1.9351	3	0	0.585985
IgA	rs2286564	17	63932631	G	A	0.397899	85204	FTSJ3,PSMC5,CD79B	CD79B	294		FTSJ3,PSMC5,CD79B	0.033457	0.00491624	1.00765e-11	6.47852	5	22.8219	0.262399
IgA	rs11653912	17	75324509	C	T	0.243817	76527	GRB2	GRB2	0			-0.0411985	0.00740211	2.60975e-08	1.79669	3	0	0.615655
IgA	rs3743	17	79935827	A	G	0.345026	85204	TBC1D16,SLC26A11,CBX2,CBX4,ENSG00000275516	TBC1D16	0		TBC1D16,SLC26A11,CBX2,CBX4,ENSG00000275516	0.0318412	0.00512785	5.31686e-10	1.85754	5	0	0.868485
IgA	rs7245642	19	4053015	A	G	0.2889	85204	ZBTB7A	ZBTB7A	0		ZBTB7A	0.0362726	0.00590141	7.92437e-10	1.72056	5	0	0.886299
IgA	rs754292	19	16589002	T	C	0.472938	85204	ENSG00000268790		0			-0.0269155	0.00489802	3.90313e-08	4.45257	5	0	0.486254
IgA	rs8111826	19	45053960	A	G	0.469754	85204	ENSG00000267114,ZNF234,CLASRP	CLASRP	0		ENSG00000267114,ZNF234,CLASRP	0.0263862	0.00481774	4.32895e-08	2.13268	5	0	0.830498
IgA	rs3810277	19	50431721	T	G	0.134107	85204	SPIB	SPIB	406			0.0422828	0.00746371	1.46929e-08	5.11785	5	2.30272	0.401668
IgA	rs2256609	22	21570728	G	A	0.200158	85204	PPIL2,PPM1F,CCDC116,YDJC,UBE2L3,ENSG00000273342,PI4KA	UBE2L3	0		PPIL2,PPM1F,CCDC116,YDJC,UBE2L3,ENSG00000273342,PI4KA	0.0423194	0.00609341	3.78139e-12	4.56177	5	0	0.471661
IgA	rs3177243	22	23837735	C	G	0.158371	85204	DERL3,MMP11,SMARCB1	DERL3	0	DERL3	MMP11,DERL3,SMARCB1	0.0545948	0.00666148	2.49349e-16	3.52302	5	0	0.619907
IgG	rs9864859	3	58286444	C	A	0.249199	58777	HTD2,ENSG00000273493,FLNB,RPP14,ENSG00000272182,PXK,ABHD6,PDHB	ABHD6	0		HTD2,ENSG00000273493,FLNB,RPP14,ENSG00000272182,PXK,ABHD6,PDHB	0.0383882	0.00701968	4.53457e-08	2.13913	4	0	0.710187
IgG	rs537870777	5	65146194	T	C	0.00139379	7946	ADAMTS6	ADAMTS6	2543			-1.38123	0.232487	2.83076e-09		1
IgG	rs7449025	5	176750656	T	A	0.00065536	7946	UNC5A	UNC5A	59862			1.75467	0.318725	3.68608e-08		1
IgG	rs759314091	6	149668400	T	C	0.00071105	7946	LATS1	LATS1	0			-1.94094	0.341609	1.33322e-08		1
IgG	rs7918084	10	92669710	T	C	0.456952	58777	HHEX	KIF11	14314		HHEX	0.0408278	0.00608786	1.99438e-11	4.70212	4	14.932	0.319249
IgG	rs184552867	11	45133431	G	A	0.00097673	7946	PRDM11	PRDM11	0			-1.57388	0.281829	2.3435e-08		1
IgG	rs17676923	17	39893872	T	C	0.0573657	57777	MIEN1,IKZF3,GSDMB	GSDMB	10722		MIEN1,IKZF3,GSDMB	0.0755301	0.0132481	1.1895e-08	2.40738	3	0	0.492262
IgG	rs562874417	20	20892169	G	C	0.00113548	7946	RALGAPA2	RALGAPA2	179524			-1.41275	0.250722	1.75313e-08		1
IgM	rs12026735	1	30776072	A	G	0.180662	55368	LAPTM5	LAPTM5	18297		LAPTM5	-0.055995	0.00791927	1.54124e-12	0.592361	3	0	0.898179
IgM	rs7536190	1	150426629	A	T	0.112561	55368	RPRD2	RPRD2	0			-0.0589838	0.00956507	6.97784e-10	3.21821	3	6.78042	0.35919
IgM	rs150412347	2	55285800	A	G	0.0929906	55368	RPS27A,CLHC1,CCDC88A	CCDC88A	2041		RPS27A,CLHC1,CCDC88A	-0.060482	0.0104689	7.59048e-09	5.05426	3	40.6442	0.167867
IgM	rs115979345	2	241466693	G	C	0.180832	54368	FARP2,SEPTIN2,STK25,MTERF4	FARP2	0		FARP2,SEPTIN2,STK25,MTERF4	-0.0469321	0.00801827	4.82345e-09	7.76275	2	74.2359	0.0206225
IgM	rs28671336	3	136795300	G	C	0.325137	55368	NCK1,SLC35G2,NCK1-DT	SLC35G2	23346		NCK1,SLC35G2,NCK1-DT	-0.0429552	0.006475	3.26706e-11	2.83064	3	0	0.41848
IgM	rs1915948	3	152504354	C	T	0.334644	55368	P2RY1,SUCNR1,ENSG00000243305,MBNL1,RAP2B	MBNL1	38573		P2RY1,SUCNR1,ENSG00000243305,MBNL1,RAP2B	0.035545	0.00650273	4.59874e-08	1.87723	3	0	0.598275
IgM	rs1397934	4	40185976	G	A	0.313396	55368	RHOH	RHOH	5034			-0.0518149	0.00656907	3.07793e-15	14.8259	3	79.7651	0.00197168
IgM	rs67960624	4	67613670	A	G	0.257146	55368	YTHDC1,UBA6-DT,UBA6,STAP1,GNRHR	UBA6	0		YTHDC1,UBA6-DT,UBA6,STAP1,GNRHR	-0.0409122	0.006909	3.18856e-09	3.43565	3	12.6803	0.329204
IgM	rs7758383	6	142848586	G	A	0.487926	55368	HIVEP2	HIVEP2	0			-0.0384926	0.00608555	2.52816e-10	2.5759	3	0	0.46173
IgM	rs12531349	7	3037424	T	A	0.297879	55368	CARD11	CARD11	0			-0.0426708	0.00670391	1.95214e-10	1.54069	3	0	0.672912
IgM	rs73074879	7	23551590	A	G	0.0927211	55368	TRA2A	TRA2A	19548			-0.0596646	0.010475	1.22729e-08	0.694069	3	0	0.874598
IgM	rs3823958	7	107614773	C	A	0.457842	55368	DUS4L,HBP1	BCAP29	0		DUS4L,HBP1	0.0403092	0.00609766	3.82763e-11	0.731065	3	0	0.865874
IgM	rs2667978	8	55985392	G	A	0.174616	55368	RPS20,LYN	LYN	0		RPS20,LYN	-0.0562175	0.00801024	2.24754e-12	3.11603	3	3.72358	0.37408
IgM	rs12554596	9	37002145	G	A	0.193499	55368	ENSG00000250850,PAX5	PAX5	0		ENSG00000250850,PAX5	-0.0421953	0.00769186	4.11809e-08	6.1319	3	51.0755	0.105367
IgM	rs290243	9	90809055	A	G	0.207959	55368	SYK	SYK	0		SYK	-0.0465008	0.00747616	4.97547e-10	1.32383	3	0	0.723482
IgM	rs7918238	10	3876889	A	G	0.458735	55368	LINC00705	KLF6	91607		LINC00705	-0.039666	0.00609052	7.37888e-11	5.46393	3	45.0945	0.140812
IgM	rs7902629	10	110423817	C	G	0.489589	54368	DUSP5	DUSP5	74089			0.0407762	0.00615802	3.55253e-11	1.83269	2	0	0.399978
IgM	rs36027301	11	68041801	T	C	0.0579999	55368	TCIRG1	TCIRG1	0	TCIRG1	TCIRG1	-0.0873197	0.0129236	1.41248e-11	0.984598	3	0	0.804979
IgM	rs6589225	11	111376136	C	T	0.236524	55368	POU2AF3,POU2AF1,COLCA1	POU2AF1	0		POU2AF3,POU2AF1,COLCA1	-0.0415248	0.00712312	5.55687e-09	3.83057	3	21.6827	0.28035
IgM	rs11215032	11	114519937	G	T	0.112954	54368	NXPE1,CADM1	NXPE1	0		NXPE1,CADM1	-0.0587677	0.00967189	1.23111e-09	4.76717	2	58.0464	0.0922195
IgM	rs905688879	12	71786078	G	T	0.00070929	8008	RAB21	RAB21	0			1.74141	0.31573	3.47766e-08		1
IgM	rs56356298	13	86109332	T	A	0.00109946	8008	SLITRK6	SLITRK6	302648			1.30652	0.239572	4.93735e-08		1
IgM	rs7158350	14	75480111	C	T	0.225806	55368	YLPM1	JDP2	5999		YLPM1	-0.0464076	0.00731396	2.22325e-10	0.578003	3	0	0.901449
IgM	rs11627032	14	92637727	C	T	0.25977	55368	RIN3	RIN3	0		RIN3	0.0430708	0.00690934	4.55525e-10	1.5324	3	0	0.674812
IgM	rs146125856	15	50492793	C	T	0.0987775	18716	USP8	USP8	0	USP8		0.105917	0.0180782	4.66167e-09	0.781355	1	0	0.376727
IgM	rs6495122	15	74833304	C	A	0.420032	55368	CSK,MPI,SCAMP5,COX5A,FAM219B,RPP25,ULK3	CPLX3	1501		CSK,MPI,SCAMP5,COX5A,FAM219B,RPP25,ULK3	-0.0368863	0.00608997	1.38775e-09	1.92122	3	0	0.588917
IgM	rs34033173	16	10889076	A	G	0.121374	55368	CIITA	CIITA	0		CIITA	0.0611812	0.00930795	4.93096e-11	7.21772	3	58.4356	0.0652728			0.00197168
IgM	rs7194131	16	81831630	A	C	0.113217	55368	PLCG2	PLCG2	0			-0.0576756	0.00952769	1.41756e-09	1.42418	3	0	0.699876
IgM	rs305080	16	85908168	T	C	0.354354	55368	IRF8	IRF8	0		IRF8	0.0385134	0.00635728	1.37692e-09	0.969673	3	0	0.80859
IgM	rs9907708	17	16989369	T	A	0.368856	55368	TNFRSF13B	TNFRSF13B	17250			-0.0455916	0.00636216	7.71889e-13	10.2691	3	70.7862	0.0164118
IgM	rs7236090	18	63279878	C	T	0.473735	55368	BCL2	BCL2	0			-0.0362834	0.00615172	3.67739e-09	6.34318	3	52.7051	0.0960567
IgM	rs10419696	19	16309861	G	T	0.30962	55368	OCEL1	KLF2	14964		OCEL1	-0.042451	0.00661027	1.34524e-10	3.98835	3	24.781	0.262725
IgM	rs11666267	19	17549491	A	G	0.448257	55368	COLGALT1,NIBAN3	NIBAN3	0	NIBAN3	NIBAN3,COLGALT1	0.0413024	0.00615236	1.90327e-11	5.85362	3	48.7496	0.118953
IgM	rs10412811	19	49381238	A	G	0.250128	55368	DKKL1,KASH5,ENSG00000197813,ENSG00000268686,SLC6A16,TEAD2,CD37	DKKL1	6121		DKKL1,KASH5,ENSG00000197813,ENSG00000268686,SLC6A16,TEAD2,CD37	-0.0385562	0.00698808	3.44002e-08	0.724344	3	0	0.867464
IgM	rs192881351	21	29697533	T	C	0.00092795	8008	GRIK1	GRIK1	0			1.65194	0.286339	7.96605e-09		1
IgM	rs541130164	22	50704843	T	C	0.0008835	8008	SHANK3	SHANK3	0	SHANK3		1.60251	0.29131	3.77542e-08		1
