## Supplementary material for "Large-scale GWAS meta-analysis of serum antibody levels in healthy individuals reveals distinct genetic architectures": Table 2

### Sheet: Ig genetic correlation estimate
First isotype	Second isotype	Genetic correlation estimate	Standard error	p-value
IgA	IgM	-0.029525	0.031657	0.350999
IgA	IgG	0.208373	0.041774	6.09752e-07
IgG	IgM	0.14628	0.045103	0.00118177
